# Factors Associated with Career Ambitions in General Internal Medicine: Insights Into Gender Disparities in Leadership Aspirations

**DOI:** 10.1101/2025.05.18.25327847

**Authors:** Jeanne Moor, Lena Woodtli, Christine Baumgartner, Karolina Kublickiene, Sven Streit, Christa Nater

**Author notes:** Correspondence to: Jeanne Moor, MD, Institute of Primary Health Care (BIHAM), University of Bern, Mittelstrasse 43, 3012 Bern, Switzerland.

## Abstract

**Background:** The existence of a “leaky pipeline” in leadership for medicine in Switzerland is apparent: 60% of residents and 51% of attending physicians are women; yet women make up only 32% of senior physicians and 16% of chief physicians. Here, we examined sex-specific and gender-sensitive factors affecting career ambitions for physicians in General Internal Medicine (GIM).

**Methods:** Using a cross-sectional survey among GIM physicians in Switzerland, we assessed women’s and men’s career ambitions; workplace-related factors including professional network, perceived supervisor’s support, workplace inclusiveness, and gender-related discrimination; personal factors such as Physician Well-being index and family situation; and demographics. The outcome was the probability of aspiring to a senior position (i.e., senior or chief physician) at a hospital. Chi-squared tests and multiple logistic regression identified the factors associated with this career aspiration and sex-disaggregated analysis tested for sex differences.

**Results:** The sample included 624 physicians, of which 40% were men (mean age = 37 years, standard deviation [SD] = 11 years), and 60% women (mean age = 35 years, SD = 10 years). Their workplace was mostly in hospitals (76%) or in private practice (21%). During medical school, the career aspiration of men and women did not differ (men vs. women: 14% vs. 12%, p=0.62). Yet, in their current aspiration towards leadership, men more frequently reported high aspirations than women (17% vs. 11%) in univariable analysis (p=0.03) and odds ratio [OR]: 1.74, 95% confidence interval [CI]; 1.06-2.85, after multivariable adjustment. Higher career aspiration was present among those who were more satisfied with their work (OR: 3.26, 95% CI: 1.56-7.73). In sex-stratified analyses, men with career aspiration were less likely to have a pathological Physician Well-being index than men without this aspiration (OR: 0.12, 95% CI: 0.02-0.50). Women with career aspiration were more likely to report gender discrimination, or to face a negative view on parenthood by their supervisors, compared to women without career aspiration (OR: 7.48, 95% CI: 1.71-39.0). However, having children or having adequate childcare were not associated with career aspiration among respondents of any sex.

**Conclusion:** Both female and male physicians had similar career aspirations at the beginning of their career during medical school, while the sex difference emerged as their careers progressed and different challenges emerged. Sex-specific associations among the women, with supervisors’ unfavorable views on parenthood and gender discrimination relating to leadership aspirations, provide evidence-based knowledge for workplace-tailored strategies to close the leak in the pipeline towards leadership positions in medicine.
