## Supplemental Table 1 for "Factors Associated with Career Ambitions in General Internal Medicine: Insights Into Gender Disparities in Leadership Aspirations"

### Sheet: Tabelle1
Supplemental Table 1. Survey questions analyzed
1	Do you identify as male, female or other/non-binary?
2	In which type of workplace do you work?
3	In which region of Switzerland do you work?
4	What position do you hold?
5	How old are you?
6	What best applies to you in terms of children, do you have or do you want, do you not yet have or do you not want any?
7	Have you postponed your desire to have children because of your job?
8	Compared to your partner (incl. ex-partner), what percentage of your time do you spend looking after the children (incl. staying at home when a child is ill, visits to the paediatrician, getting up at night, organizing everyday family life, etc.)? Other childcare such as grandparents, daycare centers, kindergarten or school should not be included.
9	Do you have adequate childcare so that you feel that your child is in good hands and that your working hours are sufficiently covered by childcare?
10	How is your parenthood perceived by your superiors?
11	Do you postpone having children because of your job?
12	Did you feel burnt out because of your work?
13	Were you afraid that your work would make you emotionally numb?
14	Did you often feel exhausted, depressed or hopeless?
15	Did you fall asleep while driving or in traffic jams? If you do not drive: Have you fallen asleep while sitting in public when you were idle? If you do not drive: Have you fallen asleep while sitting in public when you were idle?
16	Did you feel that tasks to be done piled up so much that it seemed impossible to complete them?
17	Do you suffer from emotional problems (anxious, depressed or irritable)?
18	Has your physical health affected your ability to manage your daily life at home and/or away from home?
19	My workplace has a culture that values the contributions of women and men.
20	My workplace respects people from different backgrounds.
21	My workplace fosters a safe environment where diverse individuals can express their “true” selves, and interactions between people of different groups (based on gender, ethnicity, age, etc.) are characterized by respect and trust.
22	I sometimes feel that I am taken less seriously because of my gender.
23	I have the feeling that I am less trusted because of my gender.
24	I have already been discriminated against at work because of my gender.
25	I have the feeling that I have fewer opportunities for career advancement because of my gender.
26	I often take on tasks at work that I am aware will not advance my career.
27	I have the feeling that the opposite sex is given more responsibility.
28	I have the impression that the opposite sex receives more recognition for the same performance.
29	I sometimes have the feeling that colleagues treat me worse because of my gender.
30	Are you in a partnership?
31	Compared to your partner, what percentage of household chores do you take care of (cooking, shopping, repairs, mowing the lawn, paying bills, etc.)? If you do not live in a shared household, please skip this question.
32	How much support do you receive from your partner regarding your professional career?
33	How satisfied are you with your job?
34	What is your workload in full-time equivalent (%) Please enter a number between 0 and 100.
35	I want to be one of the best in my field.
36	I intend to achieve the highest level of education in my field.
37	I want to take responsibility for the future direction of my organization.
38	I will always be aware of the latest advances in my field.
39	It is very important to me to excel in my work.
40	I hope to rise to a leadership position in my organization.
41	What is your career goal?
42	What was your career goal during your studies?
43	What is most likely to apply to you in terms of an academic career (e.g. habilitation, PhD, professorship)? (Already have an academic career, would like one, do not want an academic career).
44	Do you have good mentoring to help you achieve your individual professional goals?
45	Do you have a good network (in terms of knowledge exchange, research, etc.)?
46	Are you supported in your professional goals by your superiors?
47	Are you involved in medical teaching?
48	What best applies to you in terms of research activities?
