## Supplemental Table 2 for "Factors Associated with Career Ambitions in General Internal Medicine: Insights Into Gender Disparities in Leadership Aspirations"

### Sheet: Tabelle1
Supplemental Table 2. Population characteristics stratified by sex and career aspirations
Characteristic	N	Men aiming for a leading position, N = 40	Men not aiming for a leading position, N = 197	Women aiming for a leading position, N = 42	Women not aiming for a leading position, N = 345	p-value
Age (years)	624	34 (7)	38 (12)	35 (6)	36 (10)	0.362
Swiss language region	624					0.015
German-speaking		31 (78%)	137 (70%)	39 (93%)	238 (69%)
French-speaking		9 (23%)	53 (27%)	3 (7.1%)	102 (30%)
Italian-speaking		0 (0%)	7 (3.6%)	0 (0%)	5 (1.4%)
Type of workplace	624
University hospital		22 (55%)	71 (36%)	23 (55%)	128 (37%)
Other place		1 (2.5%)	3 (1.5%)	0 (0%)	18 (5.2%)
Other hospital		17 (43%)	71 (36%)	18 (43%)	122 (35%)
Private practice with <3 colleagues		0 (0%)	29 (15%)	0 (0%)	36 (10%)
Private practice with ≥3 colleagues		0 (0%)	23 (12%)	1 (2.4%)	41 (12%)
Current work quota (%)	543	97 (9)	94 (14)	85 (19)	87 (19)	<0.001
Unknown		0	34	0	47
Physician Well-being Index	597					0.047
Normal		38 (95%)	148 (81%)	38 (90%)	265 (80%)
Pathological (≥5/7 points)		2 (5.0%)	34 (19%)	4 (9.5%)	68 (20%)
Unknown		0	15	0	12
Delaying having children	447					0.002
have not delayed		9 (26%)	56 (39%)	7 (22%)	64 (27%)
have delayed		6 (18%)	15 (10%)	10 (31%)	40 (17%)
will delay		6 (18%)	42 (29%)	10 (31%)	92 (39%)
will not delay		13 (38%)	32 (22%)	5 (16%)	40 (17%)
Unknown		6	52	10	109
Wishing or having children	623					0.21
already parents		15 (38%)	79 (40%)	17 (40%)	110 (32%)
no wish or can't have children		6 (15%)	44 (22%)	10 (24%)	102 (30%)
want children		19 (48%)	74 (38%)	15 (36%)	132 (38%)
Unknown		0	0	0	1
Age at birth of first child	131	NA (NA)	NA (NA)	32.0 (3.1)	31.4 (4.0)	0.502
Unknown		40	197	21	235
Number of children	624	0.65 (1.03)	0.84 (1.27)	0.76 (1.01)	0.53 (0.91)	0.106
Having adequate childcare	207	9 (60%)	51 (72%)	15 (88%)	82 (79%)	0.206
Unknown		25	126	25	241
Currently in a relationship	560					0.025
yes		36 (90%)	148 (88%)	37 (88%)	244 (79%)
no		4 (10%)	20 (12%)	5 (12%)	66 (21%)
Unknown		0	29	0	35
Childcare duties (%) compared with partner	415	41 (14)	44 (20)	56 (15)	57 (18)	<0.001
Unknown		5	67	9	128
Household duties (%) compared with partner	415	41 (14)	44 (20)	56 (15)	57 (18)	<0.001
Unknown		5	67	9	128
How parenthood is viewed at workplace	186					<0.001
good/neutral		11 (79%)	61 (95%)	9 (53%)	84 (92%)
negative		3 (21%)	3 (4.7%)	8 (47%)	7 (7.7%)
Unknown		26	133	25	254
Having a good network	533	23 (58%)	109 (68%)	24 (57%)	162 (56%)	0.1
Unknown		0	36	0	55
Having good mentoring	533	22 (55%)	82 (51%)	21 (50%)	139 (48%)	0.824
Unknown		0	36	0	55
Supervisor supporting one's career	533
No		11 (28%)	38 (24%)	10 (24%)	88 (30%)
No supervisor		0 (0%)	26 (16%)	0 (0%)	31 (11%)
Yes		29 (73%)	97 (60%)	32 (76%)	171 (59%)
Unknown		0	36	0	55
Partner's support for professional career	459					0.656
yes/neutral		34 (94%)	140 (97%)	35 (95%)	233 (96%)
no		2 (5.6%)	4 (2.8%)	2 (5.4%)	9 (3.7%)
Unknown		4	53	5	103
Gender discrimination by... / Because of my gender …
Not being taken seriously	563					<0.001
neutral/no		38 (95%)	164 (97%)	21 (50%)	212 (68%)
yes		2 (5.0%)	5 (3.0%)	21 (50%)	100 (32%)
Unknown		0	28	0	33
Others having less confidence in me	563					<0.001
neutral/no		38 (95%)	165 (98%)	21 (50%)	225 (72%)
yes		2 (5.0%)	4 (2.4%)	21 (50%)	87 (28%)
Unknown		0	28	0	33
Feeling discriminated at work	563					<0.001
neutral/no		36 (90%)	156 (92%)	25 (60%)	247 (79%)
yes		4 (10%)	13 (7.7%)	17 (40%)	65 (21%)
Unknown		0	28	0	33
Being treated worse by colleagues	563					<0.001
neutral/no		37 (93%)	163 (96%)	32 (76%)	253 (81%)
yes		3 (7.5%)	6 (3.6%)	10 (24%)	59 (19%)
Unknown		0	28	0	33
Smaller perceived chance to rise in hierarchy	563					<0.001
neutral/no		38 (95%)	163 (96%)	16 (38%)	198 (63%)
yes		2 (5.0%)	6 (3.6%)	26 (62%)	114 (37%)
Unknown		0	28	0	33
Often taking on duties that don't advance one's career	563					0.571
neutral/no		21 (53%)	76 (45%)	19 (45%)	159 (51%)
yes		19 (48%)	93 (55%)	23 (55%)	153 (49%)
Unknown		0	28	0	33
The other gender receiving more responsibilities at work	563					<0.001
neutral/no		39 (98%)	166 (98%)	22 (52%)	250 (80%)
yes		1 (2.5%)	3 (1.8%)	20 (48%)	62 (20%)
Unknown		0	28	0	33
The other gender getting more recognition for equal achievements	563					<0.001
neutral/no		36 (90%)	158 (93%)	18 (43%)	213 (68%)
yes		4 (10%)	11 (6.5%)	24 (57%)	99 (32%)
Unknown		0	28	0	33
My workplace has a culture valuing contributions of both women and men.	573					0.177
neutral/yes		33 (83%)	160 (92%)	39 (93%)	276 (87%)
no		7 (18%)	14 (8.0%)	3 (7.1%)	41 (13%)
Unknown		0	23	0	28
At my workplace, people of different origin are respected.	573					0.62
neutral/yes		39 (98%)	169 (97%)	41 (98%)	300 (95%)
no		1 (2.5%)	5 (2.9%)	1 (2.4%)	17 (5.4%)
Unknown		0	23	0	28
At my workplace, a safe environment is promoted in which different people can express their true self.	573					0.248
neutral/yes		29 (73%)	146 (84%)	32 (76%)	246 (78%)
no		11 (28%)	28 (16%)	10 (24%)	71 (22%)
Unknown		0	23	0	28
Interactions between people of different groups (e.g gender, ehtnicity, age) are trustful and respectful at my workplace.	573					0.587
neutral/yes		39 (98%)	168 (97%)	39 (93%)	299 (94%)
no		1 (2.5%)	6 (3.4%)	3 (7.1%)	18 (5.7%)
Unknown		0	23	0	28
