## Supplemental Table 3 for "Factors Associated with Career Ambitions in General Internal Medicine: Insights Into Gender Disparities in Leadership Aspirations"

### Sheet: Tabelle1
Supplemental Table 3. Outcomes according to language region
German-speaking region of Switzerland	N	Men, N = 168	Women, N = 277	p value (Chi2)
Aiming for a Leading Position	445	31 (18%)	39 (14%)	0.219
Aiming for a Leading Position during medical studies	445	21 (13%)	40 (14%)	0.564
Career ambition score	391	24 (7)	23 (7)	0.265
Unknown		20	34
What is your opinion on an academic career:	390			0.401
I already have a PhD, a lecturership or a professorship		9 (6.1%)	8 (3.3%)
I am interested in an academic career		37 (25%)	66 (27%)
I am not interested in an academic career		101 (69%)	169 (70%)
Unknown		21	34
Are you active in medical education?	388			0.006
Yes		42 (29%)	47 (20%)
No, and I am not interested		29 (20%)	80 (33%)
No, but I would be interested		76 (52%)	114 (47%)
Unknown		21	36
What is your opinion on research activity?	388			0.261
I am not interested in conducting research		42 (29%)	91 (38%)
I conduct research		26 (18%)	41 (17%)
I would be interested to conduct research only if it is paid as regular working time		61 (41%)	80 (33%)
I would be interested to conduct research		18 (12%)	29 (12%)
Unknown		21	36
What is the percentage of your current work time in which you perform research? (median (IQR))	67	0 (0, 10)	0 (0, 45)	0.113
Unknown		142	236
French-speaking region of Switzerland	N	Men, N = 62	Women, N = 105	p value (Chi2)
Aiming for a Leading Position	167	9 (15%)	3 (2.9%)	0.01
Aiming for a Leading Position during medical studies	167	11 (18%)	7 (6.7%)	0.026
Career ambition score	138	25 (7)	23 (6)	0.019
Unknown		13	16
What is your opinion on an academic career:	138			0.006
I already have a PhD, a lecturership or a professorship		8 (16%)	2 (2.2%)
I am interested in an academic career		12 (24%)	18 (20%)
I am not interested in an academic career		29 (59%)	69 (78%)
Unknown		13	16
Are you active in medical education?	137			0.708
Yes		16 (33%)	30 (34%)
No, and I am not interested		9 (18%)	20 (23%)
No, but I would be interested		24 (49%)	38(43%)
Unknown		13	17
What is your opinion on research activity?	137			0.019
I am not interested in conducting research		13 (27%)	40 (45%)
I conduct research		12 (24%)	7 (8.0%)
I would be interested to conduct research only if it is paid as regular working time		12 (24%)	25 (28%)
I would be interested to conduct research		12 (24%)	16 (18%)
Unknown		13	17
What is the percentage of your current work time in which you perform research?	19			0.123
		7 (58%)	1 (14%)
		0 (0%)	1 (14%)
		3 (25%)	2 (29%)
		1 (8.3%)	0 (0%)
		1 (8.3%)	3 (43%)
Unknown		50	98
Italian-speaking region of Switzerland	N	Men, N = 7	Women, N = 5	p value (Chi2)
Aiming for a Leading Position	12	0 (0%)	0 (0%)	>0.999
Aiming for a Leading Position during medical studies	12	0 (0%)	0 (0%)	>0.999
Career ambition score	391	25 (9)	25 (7)	>0.999
Unknown		2	2
What is your opinion on an academic career:	8			>0.999
I already have a PhD, a lecturership or a professorship		0 (0%)	0 (0%)
I am interested in an academic career		2 (40%)	2 (67%)
I am not interested in an academic career		3 (60%)	1 (33%)
Unknown		2	2
Are you active in medical education?	8			0.286
Yes		2 (40%)	1 (33%)
No, and I am not interested		2 (40%)	0 (0%)
No, but I would be interested		1 (20%)	2 (67%)
Unknown		2	2
What is your opinion on research activity?	8			>0.999
I am not interested in conducting research		3 (60%)	2 (67%)
I conduct research		0 (0%)	0 (0%)
I would be interested to conduct research only if it is paid as regular working time		0 (0%)	0 (0%)
I would be interested to conduct research		2 (40%)	1 (33%)
Unknown		2	2
What is the percentage of your current work time in which you perform research?	0	NA (NA)	NA (NA)
Unknown		7	5
1 n (%); Mean (SD)
2 Pearson’s Chi-squared test; Wilcoxon rank sum test
