## Supplemental Table 4 for "Factors Associated with Career Ambitions in General Internal Medicine: Insights Into Gender Disparities in Leadership Aspirations"

### Sheet: Tabelle1
Table 4: Factors associated with aiming for a leading position in women
Characteristic	Univariable models				Multivariable models
	N	OR	95% CI	p-value	N	OR	95% CI	p-value
Physician Well-being index	375				375
normal		—	—			—	—
pathological (>=5 points)		0.41	0.12, 1.07	0.1		0.47	0.13, 1.30	0.18
support by supervisor	332				332
no		—	—			—	—
don't have a supervisor		0	0.00, 9,070,586,968,765,402	0.99		0	0.00, 4,061,914,551,074,085,142,408	>0.99
yes		1.65	0.80, 3.67	0.2		1.94	0.88, 4.64	0.11
Having a good network	332				332
no		—	—			—	—
yes		1.05	0.55, 2.05	0.88		1.29	0.64, 2.61	0.48
Being unhappy with work	348				348
no		—	—			—	—
yes		0.41	0.12, 1.06	0.1		0.33	0.09, 0.90	0.048
Wanting or having children	386				386
no/neutral		—	—			—	—
yes		1.35	0.66, 2.99	0.43		1.41	0.66, 3.23	0.39
Number of children	387	1.26	0.92, 1.70	0.13	387	1.49	0.93, 2.41	0.1
Having adequate childcare	121				121
yes		—	—			—	—
no		0.5	0.07, 1.94	0.38		0.55	0.07, 2.79	0.5
Childcare duties (%) compared with partner	250	1	0.98, 1.02	0.97	250	1	0.98, 1.03	0.86
Household duties (%) compared with partner	250	1	0.98, 1.02	0.97	250	1	0.98, 1.03	0.86
Having good mentoring	332				332
no		—	—			—	—
yes		1.09	0.57, 2.08	0.8		1.26	0.62, 2.57	0.53
Age at birth of first child	131	1.03	0.92, 1.17	0.58	131	1.11	0.95, 1.33	0.21
Maximum work time during pregnancy respected	123				123
yes		—	—			—	—
no		0.66	0.25, 1.71	0.39		0.5	0.16, 1.50	0.22
If I had another gender, I would plan my career differently.	354				354
no		—	—			—	—
yes		1.25	0.66, 2.40	0.5		1.16	0.58, 2.32	0.68
Delaying having children	268				268
have not delayed		—	—			—	—
have delayed		2.29	0.81, 6.76	0.12		2.94	0.85, 11.0	0.095
will delay		0.99	0.36, 2.87	>0.99		0.65	0.16, 2.90	0.56
will not delay		1.14	0.32, 3.82	0.83		0.98	0.20, 4.96	0.98
How parenthood is viewed at the workplace	108				108
good/neutral		—	—			—	—
negative		10.7	3.17, 37.9	<0.001		7.48	1.71, 39.0	0.01
My workplace has a culture valuing contributions of both women and men. (Yes/No)	359				359
neutral/yes		—	—			—	—
no		0.52	0.12, 1.52	0.29		0.4	0.09, 1.30	0.17
At my workplace, people of different origin are respected. (Yes/No)	359				359
neutral/yes		—	—			—	—
no		0.43	0.02, 2.18	0.42		0.36	0.02, 1.96	0.33
At my workplace, a safe environment is promoted in which different people can express their true self. (Yes/No)	359				359
neutral/yes		—	—			—	—
no		1.08	0.48, 2.24	0.84		0.75	0.32, 1.64	0.49
Interactions between people of different groups (e.g gender, ehtnicity, age) are trustful and respectful at my workplace. (Yes/No)	359				359
neutral/yes		—	—			—	—
no		1.28	0.29, 3.99	0.7		0.83	0.17, 2.98	0.8
Gender discrimination by... / Because of my gender …
Not being taken seriously (Yes/No)	354				354
neutral/no		—	—			—	—
yes		2.12	1.10, 4.08	0.023		1.55	0.76, 3.12	0.22
Others having less confidence in me (Yes/No)	354				354
neutral/no		—	—			—	—
yes		2.59	1.34, 4.99	0.004		1.69	0.83, 3.42	0.14
Feeling discriminated at work (Yes/No)	354				354
neutral/no		—	—			—	—
yes		2.58	1.30, 5.04	0.006		2.21	1.07, 4.53	0.031
Being treated worse by colleagues (Yes/No)	354				354
neutral/no		—	—			—	—
yes		1.34	0.60, 2.79	0.45		1.53	0.63, 3.52	0.33
Smaller perceived chance to rise in hierarchy (Yes/No)	354				354
neutral/no		—	—			—	—
yes		2.82	1.47, 5.58	0.002		1.77	0.86, 3.78	0.13
Often taking on duties that don't advance one's career (Yes/No)	354				354
neutral/no		—	—			—	—
yes		1.26	0.66, 2.42	0.49		0.93	0.46, 1.86	0.83
The other gender receiving more responsibilities at work (Yes/No)	354				354
neutral/no		—	—			—	—
yes		3.67	1.87, 7.16	<0.001		2.83	1.37, 5.82	0.005
The other gender getting more recognition for equal achievements (Yes/No)	354				354
neutral/no		—	—			—	—
yes		2.87	1.50, 5.60	0.002		2.26	1.11, 4.62	0.025
Being a parent (Yes vs No)	386				386
no		—	—			—	—
yes		1.45	0.74, 2.77	0.27		2.12	0.90, 4.93	0.082
Having partner's support for professional advancement	279				279
yes/neutral		—	—			—	—
no		1.48	0.22, 6.04	0.63		0.98	0.13, 5.06	0.99
Multivariable models were adjusted for age, Swiss language region, type of workplace.
