## Supplemental Table 5 for "Factors Associated with Career Ambitions in General Internal Medicine: Insights Into Gender Disparities in Leadership Aspirations"

### Sheet: Tabelle1
Table 5: Factors associated with aiming for a leading position in men
Characteristic	Univariable models				Multivariable models
	N	OR	95% CI	p-value	N	OR	95% CI	p-value
Physician Well-being index	222				222
normal		—	—			—	—
pathological (>=5 points)		0.23	0.04, 0.80	0.049		0.12	0.02, 0.50	0.012
support by supervisor	201				201
no		—	—			—	—
don't have a supervisor		0	0.00, 950,757,895,287,172,736	0.99		0.61	0.00, Inf	>0.99
yes		1.03	0.48, 2.35	0.94		1.03	0.45, 2.37	0.94
Having a good network	201				201
no		—	—			—	—
yes		0.65	0.32, 1.32	0.23		0.91	0.42, 1.99	0.8
Being unhappy with work	206				206
no		—	—			—	—
yes		0.43	0.12, 1.17	0.13		0.31	0.09, 0.86	0.04
Wanting or having children	237				237
no/neutral		—	—			—	—
yes		1.63	0.68, 4.53	0.3		1.65	0.66, 4.75	0.31
Number of children	237	0.87	0.63, 1.16	0.38	237	1.15	0.77, 1.70	0.48
Having adequate childcare	86				86
yes		—	—			—	—
no		1.7	0.51, 5.35	0.37		1.48	0.31, 7.37	0.62
Childcare duties (%) compared with partner	165	0.99	0.97, 1.01	0.44	165	0.98	0.96, 1.01	0.14
Household duties (%) compared with partner	165	0.99	0.97, 1.01	0.44	165	0.98	0.96, 1.01	0.14
Having good mentoring	201				201
no		—	—			—	—
yes		1.18	0.59, 2.38	0.65		1.15	0.53, 2.55	0.72
Age at birth of first child		NA	NA	NA		NA	NA	NA
Maximum work time during pregnancy respected
yes		—	—			—	—
no		NA	NA	NA		NA	NA	NA
If I had another gender, I would plan my career differently.	209				209
no		—	—			—	—
yes		0.7	0.35, 1.40	0.32		0.69	0.32, 1.47	0.34
Delaying having children	179				179
have not delayed		—	—			—	—
have delayed		2.49	0.74, 8.07	0.13		2.11	0.51, 8.88	0.3
will delay		0.89	0.28, 2.66	0.83		0.84	0.21, 3.52	0.81
will not delay		2.53	0.98, 6.76	0.057		3.01	0.85, 12.1	0.1
How parenthood is viewed at the workplace	78				78
good/neutral		—	—			—	—
negative		5.55	0.93, 33.6	0.052		1.09	0.13, 8.46	0.93
My workplace has a culture valuing contributions of both women and men. (Yes/No)	214				214
neutral/yes		—	—			—	—
no		2.42	0.86, 6.32	0.077		2.14	0.72, 6.07	0.16
At my workplace, people of different origin are respected. (Yes/No)	214				214
neutral/yes		—	—			—	—
no		0.87	0.04, 5.58	0.9		0.7	0.04, 4.96	0.76
At my workplace, a safe environment is promoted in which different people can express their true self. (Yes/No)	214				214
neutral/yes		—	—			—	—
no		1.98	0.86, 4.34	0.1		1.35	0.56, 3.15	0.49
Interactions between people of different groups (e.g gender, ehtnicity, age) are trustful and respectful at my workplace. (Yes/No)	214				214
neutral/yes		—	—			—	—
no		0.72	0.04, 4.37	0.76		0.53	0.03, 3.60	0.57
Gender discrimination by... / Because of my gender …
Not being taken seriously (Yes/No)	209				209
neutral/no		—	—			—	—
yes		1.73	0.24, 8.35	0.52		1.43	0.19, 7.94	0.7
Others having less confidence in me (Yes/No)	209				209
neutral/no		—	—			—	—
yes		2.17	0.29, 11.6	0.38		2.98	0.33, 27.1	0.3
Feeling discriminated at work (Yes/No)	209				209
neutral/no		—	—			—	—
yes		1.33	0.36, 4.03	0.63		1	0.26, 3.19	>0.99
Being treated worse by colleagues (Yes/No)	209				209
neutral/no		—	—			—	—
yes		2.2	0.45, 8.76	0.28		1.38	0.27, 5.78	0.67
Smaller perceived chance to rise in hierarchy (Yes/No)	209				209
neutral/no		—	—			—	—
yes		1.43	0.20, 6.49	0.67		1.16	0.16, 5.95	0.86
Often taking on duties that don't advance one's career (Yes/No)	209				209
neutral/no		—	—			—	—
yes		0.74	0.37, 1.48	0.39		0.55	0.25, 1.16	0.12
The other gender receiving more responsibilities at work (Yes/No)	209				209
neutral/no		—	—			—	—
yes		1.42	0.07, 11.4	0.76		2.83	0.11, 74.3	0.47
The other gender getting more recognition for equal achievements (Yes/No)	209				209
neutral/no		—	—			—	—
yes		1.6	0.42, 4.97	0.45		1.28	0.32, 4.38	0.7
Being a parent (Yes vs No)	237				237
no		—	—			—	—
yes		0.9	0.44, 1.79	0.76		1.35	0.55, 3.21	0.51
Having partner's support for prfessional advancement	180				180
yes/neutral		—	—			—	—
no		2.06	0.28, 11.0	0.42		3.49	0.40, 30.7	0.23
Multivariable models were adjusted for age, Swiss language region, type of workplace.
