## Supplemental Table 6 for "Factors Associated with Career Ambitions in General Internal Medicine: Insights Into Gender Disparities in Leadership Aspirations"

### Sheet: Tabelle1
Supplemental Table 6: Factors associated with aiming for an academic career in women
Characteristic	Univariable models				Multivariable models
	N	OR	95% CI	p-value	N	OR	95% CI	p-value
Physician Well-being index	325				325
normal		—	—			—	—
pathological (>=5 points)		1.21	0.64, 2.21	0.55		1.14	0.58, 2.20	0.7
support by supervisor	322				322
no		—	—			—	—
don't have a supervisor		0.09	0.00, 0.45	0.02		0.27	0.01, 2.88	0.31
yes		1.06	0.62, 1.85	0.83		1.1	0.62, 1.98	0.74
Having a good network	322				322
no		—	—			—	—
yes		0.84	0.51, 1.39	0.5		1.08	0.63, 1.84	0.78
Being unhappy with work	325				325
no		—	—			—	—
yes		1.82	1.00, 3.25	0.046		1.32	0.70, 2.44	0.38
Wanting or having children	324				324
no/neutral		—	—			—	—
yes		0.85	0.50, 1.47	0.55		0.92	0.53, 1.64	0.78
Number of children	325	0.7	0.51, 0.94	0.025	325	0.91	0.62, 1.32	0.64
Having adequate childcare	102				102
yes		—	—			—	—
no		1.03	0.22, 3.69	0.97		1.22	0.25, 4.77	0.78
Childcare duties (%) compared with partner	237	0.98	0.96, 0.99	0.01	237	0.99	0.97, 1.01	0.17
Household duties (%) compared with partner	237	0.98	0.96, 0.99	0.01	237	0.99	0.97, 1.01	0.17
Having good mentoring	322				322
no		—	—			—	—
yes		1.44	0.87, 2.38	0.16		1.41	0.83, 2.42	0.2
Age at birth of first child	116	0.93	0.81, 1.04	0.22	116	0.95	0.81, 1.11	0.48
Maximum work time during pregnancy respected	109				109
yes		—	—			—	—
no		2.79	1.00, 9.14	0.064		3.65	1.09, 14.8	0.046
If I had another gender, I would plan my career differently.	325				325
no		—	—			—	—
yes		0.79	0.48, 1.29	0.35		0.75	0.44, 1.26	0.27
Delaying having children	234				234
have not delayed		—	—			—	—
have delayed		2.03	0.67, 6.52	0.22		2.03	0.63, 6.96	0.24
will delay		3.97	1.62, 11.2	0.005		3.24	1.01, 11.8	0.058
will not delay		5.21	1.87, 16.2	0.002		4.75	1.38, 18.4	0.017
How parenthood is viewed at the workplace	91				91
good/neutral		—	—			—	—
negative		0		>0.99		0		>0.99
My workplace has a culture valuing contributions of both women and men. (Yes/No)	325				325
neutral/yes		—	—			—	—
no		2.15	1.06, 4.27	0.031		1.77	0.83, 3.74	0.14
At my workplace, people of different origin are respected. (Yes/No)	325				325
neutral/yes		—	—			—	—
no		2.35	0.87, 6.16	0.083		1.87	0.62, 5.47	0.25
At my workplace, a safe environment is promoted in which different people can express their true self. (Yes/No)	325				325
neutral/yes		—	—			—	—
no		1.59	0.90, 2.77	0.11		1.14	0.62, 2.08	0.66
Interactions between people of different groups (e.g gender, ehtnicity, age) are trustful and respectful at my workplace. (Yes/No)	325				325
neutral/yes		—	—			—	—
no		2.13	0.80, 5.44	0.12		1.62	0.55, 4.56	0.36
Gender discrimination by... / Because of my gender …
Not being taken seriously (Yes/No)	325				325
neutral/no		—	—			—	—
yes		2.45	1.47, 4.08	<0.001		2.17	1.27, 3.71	0.005
Others having less confidence in me (Yes/No)	325				325
neutral/no		—	—			—	—
yes		2.71	1.62, 4.56	<0.001		2.26	1.31, 3.91	0.003
Feeling discriminated at work (Yes/No)	325				325
neutral/no		—	—			—	—
yes		1.87	1.06, 3.25	0.027		1.7	0.94, 3.05	0.076
Being treated worse by colleagues (Yes/No)	325				325
neutral/no		—	—			—	—
yes		1.93	1.06, 3.47	0.029		2.04	1.05, 3.95	0.034
Smaller perceived chance to rise in hierarchy (Yes/No)	325				325
neutral/no		—	—			—	—
yes		1.75	1.06, 2.88	0.028		1.32	0.75, 2.32	0.33
Often taking on duties that don't advance one's career (Yes/No)	325				325
neutral/no		—	—			—	—
yes		2.01	1.22, 3.36	0.007		1.89	1.11, 3.27	0.02
The other gender receiving more responsibilities at work (Yes/No)	325				325
neutral/no		—	—			—	—
yes		1.43	0.80, 2.49	0.22		1.35	0.73, 2.44	0.33
The other gender getting more recognition for equal achievements (Yes/No)	325				325
neutral/no		—	—			—	—
yes		1.53	0.92, 2.54	0.1		1.4	0.81, 2.42	0.22
Being a parent (Yes vs No)	324				324
no		—	—			—	—
yes		0.37	0.19, 0.66	0.001		0.55	0.26, 1.12	0.11
Having partner's support for professional advancement	265				265
yes/neutral		—	—			—	—
no		0.73	0.11, 2.95	0.7		0.96	0.13, 4.40	0.96
Multivariable models were adjusted for age, Swiss language region, type of workplace.
