## Supplemental Table 7 for "Factors Associated with Career Ambitions in General Internal Medicine: Insights Into Gender Disparities in Leadership Aspirations"

### Sheet: Tabelle1
Supplemental Table 7: Factors associated with aiming for an academic career in men
Characteristic	Univariable models				Multivariable models
	N	OR	95% CI	p-value	N	OR	95% CI	p-value
Physician Well-being index	184				184
normal		—	—			—	—
pathological (>=5 points)		0.89	0.35, 2.07	0.79		0.75	0.28, 1.82	0.53
support by supervisor	184				184
no		—	—			—	—
don't have a supervisor		0.34	0.07, 1.21	0.12		1.51	0.15, 17.8	0.73
yes		0.87	0.41, 1.87	0.71		0.98	0.45, 2.19	0.95
Having a good network	184				184
no		—	—			—	—
yes		1	0.51, 1.99	>0.99		1.17	0.55, 2.48	0.69
Being unhappy with work	184				184
no		—	—			—	—
yes		0.8	0.33, 1.79	0.61		0.63	0.25, 1.47	0.3
Wanting or having children	184				184
no/neutral		—	—			—	—
yes		2.42	1.05, 6.31	0.05		2.48	1.04, 6.64	0.051
Number of children	184	0.89	0.65, 1.18	0.43	184	1.41	0.94, 2.13	0.1
Having adequate childcare	65				65
yes		—	—			—	—
no		1.5	0.44, 4.87	0.5		1.69	0.41, 7.15	0.46
Childcare duties (%) compared with partner	145	0.99	0.97, 1.01	0.49	145	0.98	0.96, 1.00	0.11
Household duties (%) compared with partner	145	0.99	0.97, 1.01	0.49	145	0.98	0.96, 1.00	0.11
Having good mentoring	184				184
no		—	—			—	—
yes		1.34	0.70, 2.58	0.38		1.15	0.57, 2.32	0.69
Age at birth of first child		NA	NA	NA		NA	NA	NA
Maximum work time during pregnancy respected
yes		—	—			—	—
no		NA	NA	NA		NA	NA	NA
If I had another gender, I would plan my career differently.	184				184
no		—	—			—	—
yes		1.42	0.74, 2.74	0.29		1.47	0.74, 2.95	0.27
Delaying having children	140				140
have not delayed		—	—			—	—
have delayed		2.34	0.66, 8.00	0.17		2.36	0.61, 9.02	0.2
will delay		1.59	0.59, 4.33	0.36		0.88	0.27, 2.93	0.84
will not delay		3.32	1.31, 8.82	0.013		1.65	0.53, 5.34	0.39
How parenthood is viewed at the workplace	61				61
good/neutral		—	—			—	—
negative		6.14	0.91, 51.1	0.062		3.07	0.39, 28.8	0.29
My workplace has a culture valuing contributions of both women and men. (Yes/No)	184				184
neutral/yes		—	—			—	—
no		3.86	1.36, 11.4	0.012		3.57	1.17, 11.5	0.027
At my workplace, people of different origin are respected. (Yes/No)	184				184
neutral/yes		—	—			—	—
no		5.57	1.05, 41.2	0.052		4.63	0.77, 38.8	0.11
At my workplace, a safe environment is promoted in which different people can express their true self. (Yes/No)	184				184
neutral/yes		—	—			—	—
no		2.66	1.21, 5.82	0.014		2.11	0.91, 4.87	0.079
Interactions between people of different groups (e.g gender, ehtnicity, age) are trustful and respectful at my workplace. (Yes/No)	184				184
neutral/yes		—	—			—	—
no		5.57	1.05, 41.2	0.052		5.71	0.96, 48.5	0.067
Gender discrimination by... / Because of my gender …
Not being taken seriously (Yes/No)	184				184
neutral/no		—	—			—	—
yes		8.25	1.03, 169	0.071		5.21	0.62, 109	0.17
Others having less confidence in me (Yes/No)	184				184
neutral/no		—	—			—	—
yes		8.25	1.03, 169	0.071		15.5	1.09, 689	0.087
Feeling discriminated at work (Yes/No)	184				184
neutral/no		—	—			—	—
yes		2.86	0.93, 8.81	0.061		2.17	0.68, 6.95	0.19
Being treated worse by colleagues (Yes/No)	184				184
neutral/no		—	—			—	—
yes		8.73	1.93, 61.1	0.009		7.24	1.51, 52.6	0.022
Smaller perceived chance to rise in hierarchy (Yes/No)	184				184
neutral/no		—	—			—	—
yes		3.69	0.79, 19.3	0.1		2.68	0.53, 15.3	0.23
Often taking on duties that don't advance one's career (Yes/No)	184				184
neutral/no		—	—			—	—
yes		1.06	0.56, 2.04	0.85		0.95	0.48, 1.88	0.88
The other gender receiving more responsibilities at work (Yes/No)	184				184
neutral/no		—	—			—	—
yes		1.31	0.06, 14.0	0.83		1.32	0.06, 17.0	0.83
The other gender getting more recognition for equal achievements (Yes/No)	184				184
neutral/no		—	—			—	—
yes		6	1.80, 23.4	0.005		4.61	1.30, 18.9	0.022
Being a parent (Yes vs No)	184				184
no		—	—			—	—
yes		0.78	0.39, 1.54	0.49		1.64	0.70, 3.85	0.25
Having partner's support for prfessional advancement	161				161
yes/neutral		—	—			—	—
no		0.62	0.03, 4.31	0.67		0.62	0.03, 5.39	0.69
Multivariable models were adjusted for age, Swiss language region, type of workplace.
