## Supplemental Table 8 for "Factors Associated with Career Ambitions in General Internal Medicine: Insights Into Gender Disparities in Leadership Aspirations"

### Sheet: Tabelle1
Supplemental Table 8: Factors associated with career ambition scores in women
Characteristic	Univariable models				Multivariable models
	N	OR	95% CI	p-value	N	OR	95% CI	p-value
Physician Well-being index	335				335
normal		—	—			—	—
pathological (>=5 points)		-0.75	-2.7, 1.2	0.45		-0.84	-2.8, 1.2	0.41
support by supervisor	332				332
no		—	—			—	—
don't have a supervisor		-1.2	-4.0, 1.6	0.4		-1.2	-5.1, 2.8	0.56
yes		-0.7	-2.4, 0.99	0.42		-0.55	-2.3, 1.2	0.53
Having a good network	332				332
no		—	—			—	—
yes		0.77	-0.75, 2.3	0.32		0.79	-0.78, 2.4	0.32
Being unhappy with work	335				335
no		—	—			—	—
yes		-2	-3.9, -0.16	0.033		-2.3	-4.3, -0.37	0.02
Wanting or having children	334				334
no/neutral		—	—			—	—
yes		-0.14	-1.8, 1.5	0.87		-0.21	-1.9, 1.5	0.81
Number of children	335	0.03	-0.76, 0.82	0.95	335	-0.18	-1.2, 0.81	0.72
Having adequate childcare	107				107
yes		—	—			—	—
no		0.13	-3.1, 3.4	0.94		0.18	-3.2, 3.6	0.92
Childcare duties (%) compared with partner	242	-0.01	-0.06, 0.04	0.78	242	0	-0.06, 0.05	0.89
Household duties (%) compared with partner	242	-0.01	-0.06, 0.04	0.78	242	0	-0.06, 0.05	0.89
Having good mentoring	332				332
no		—	—			—	—
yes		0.85	-0.66, 2.4	0.27		0.86	-0.69, 2.4	0.28
Age at birth of first child	121	-0.22	-0.52, 0.09	0.16	121	-0.25	-0.59, 0.09	0.15
Maximum work time during pregnancy respected	113				113
yes		—	—			—	—
no		0.61	-2.0, 3.2	0.64		0.9	-2.0, 3.8	0.53
If I had another gender, I would plan my career differently.	335				335
no		—	—			—	—
yes		-0.07	-1.6, 1.4	0.93		-0.11	-1.7, 1.4	0.88
Delaying having children	240				240
have not delayed		—	—			—	—
have delayed		-0.12	-2.8, 2.5	0.93		0.28	-2.5, 3.0	0.84
will delay		0.3	-1.9, 2.5	0.79		1.4	-1.6, 4.3	0.36
will not delay		0.29	-2.5, 3.1	0.84		1.2	-2.1, 4.5	0.49
How parenthood is viewed at the workplace	96				96
good/neutral		—	—			—	—
negative		1.3	-2.7, 5.3	0.52		2.5	-1.9, 6.9	0.26
My workplace has a culture valuing contributions of both women and men. (Yes/No)	335				335
neutral/yes		—	—			—	—
no		1.9	-0.36, 4.2	0.1		1.7	-0.69, 4.1	0.16
At my workplace, people of different origin are respected. (Yes/No)	335				335
neutral/yes		—	—			—	—
no		-0.57	-3.9, 2.8	0.73		-1	-4.5, 2.5	0.56
At my workplace, a safe environment is promoted in which different people can express their true self. (Yes/No)	335				335
neutral/yes		—	—			—	—
no		-0.07	-1.8, 1.7	0.94		-0.37	-2.2, 1.5	0.69
Interactions between people of different groups (e.g gender, ehtnicity, age) are trustful and respectful at my workplace. (Yes/No)	335				335
neutral/yes		—	—			—	—
no		2.2	-1.0, 5.3	0.18		1.7	-1.7, 5.0	0.33
Gender discrimination by... / Because of my gender …
Not being taken seriously (Yes/No)	335				335
neutral/no		—	—			—	—
yes		1.9	0.32, 3.5	0.018		1.9	0.31, 3.5	0.02
Others having less confidence in me (Yes/No)	335				335
neutral/no		—	—			—	—
yes		2.1	0.52, 3.7	0.01		2.3	0.59, 4.0	0.008
Feeling discriminated at work (Yes/No)	335				335
neutral/no		—	—			—	—
yes		2.2	0.42, 3.9	0.015		2.2	0.44, 4.0	0.015
Being treated worse by colleagues (Yes/No)	335				335
neutral/no		—	—			—	—
yes		2.8	0.96, 4.7	0.003		3	1.0, 5.0	0.003
Smaller perceived chance to rise in hierarchy (Yes/No)	335				335
neutral/no		—	—			—	—
yes		0.03	-1.5, 1.6	0.97		0.15	-1.5, 1.8	0.86
Often taking on duties that don't advance one's career (Yes/No)	335				335
neutral/no		—	—			—	—
yes		1.1	-0.43, 2.6	0.16		1.2	-0.38, 2.7	0.14
The other gender receiving more responsibilities at work (Yes/No)	335				335
neutral/no		—	—			—	—
yes		1.4	-0.29, 3.2	0.1		1.4	-0.44, 3.1	0.14
The other gender getting more recognition for equal achievements (Yes/No)	335				335
neutral/no		—	—			—	—
yes		2	0.48, 3.6	0.011		2	0.43, 3.7	0.013
Being a parent (Yes vs No)	334				334
no		—	—			—	—
yes		-0.35	-2.0, 1.3	0.67		-0.9	-2.9, 1.1	0.37
Having partner's support for professional advancement	271				271
yes/neutral		—	—			—	—
no		0.78	-3.5, 5.0	0.72		0.74	-3.7, 5.1	0.74
Multivariable models were adjusted for age, Swiss language region, type of workplace.
