## Supplemental Table 9 for "Factors Associated with Career Ambitions in General Internal Medicine: Insights Into Gender Disparities in Leadership Aspirations"

### Sheet: Tabelle1
Supplemental Table 9: Factors associated with career ambition scores in men
Characteristic	Univariable models				Multivariable models
	N	OR	95% CI	p-value	N	OR	95% CI	p-value
Physician Well-being index	202				202
normal		—	—			—	—
pathological (>=5 points)		-1.3	-3.8, 1.3	0.33		-1.6	-4.2, 1.0	0.23
support by supervisor	201				201
no		—	—			—	—
don't have a supervisor		0.75	-2.5, 4.0	0.65		0.51	-4.5, 5.5	0.84
yes		2.4	0.15, 4.7	0.037		2.4	0.08, 4.7	0.042
Having a good network	201				201
no		—	—			—	—
yes		2.2	0.19, 4.2	0.032		2.4	0.18, 4.5	0.034
Being unhappy with work	202				202
no		—	—			—	—
yes		-4.4	-6.8, -2.0	<0.001		-4.8	-7.2, -2.3	<0.001
Wanting or having children	202				184
no/neutral		—	—			—	—
yes		-0.62	-2.9, 1.7	0.6		2.48	1.04, 6.64	0.051
Number of children	202	0.14	-0.64, 0.91	0.73	202	0.44	-0.57, 1.4	0.39
Having adequate childcare	78				78
yes		—	—			—	—
no		0.89	-2.3, 4.0	0.57		0.97	-2.6, 4.6	0.59
Childcare duties (%) compared with partner	162	-0.02	-0.08, 0.04	0.54	162	-0.03	-0.09, 0.03	0.33
Household duties (%) compared with partner	162	-0.02	-0.08, 0.04	0.54	162	-0.03	-0.09, 0.03	0.33
Having good mentoring	201				201
no		—	—			—	—
yes		2.9	0.99, 4.8	0.003		2.8	0.80, 4.8	0.006
Age at birth of first child		NA	NA	NA		NA	NA	NA
Maximum work time during pregnancy respected
yes		—	—			—	—
no		NA	NA	NA		NA	NA	NA
If I had another gender, I would plan my career differently.	202				202
no		—	—			—	—
yes		0.23	-1.7, 2.2	0.81		0.43	-1.5, 2.4	0.66
Delaying having children	157				157
have not delayed		—	—			—	—
have delayed		1.2	-2.4, 4.8	0.51		0.83	-3.0, 4.6	0.67
will delay		-1.5	-4.3, 1.3	0.29		-1.8	-5.2, 1.5	0.28
will not delay		1.3	-1.5, 4.2	0.36		0.89	-2.5, 4.3	0.61
How parenthood is viewed at the workplace	72				72
good/neutral		—	—			—	—
negative		0.39	-5.2, 6.0	0.89		-0.38	-6.5, 5.8	0.9
My workplace has a culture valuing contributions of both women and men. (Yes/No)	202				202
neutral/yes		—	—			—	—
no		1.3	-2.1, 4.7	0.44		0.73	-2.8, 4.2	0.68
At my workplace, people of different origin are respected. (Yes/No)	202				202
neutral/yes		—	—			—	—
no		0.5	-5.2, 6.2	0.86		0.34	-5.6, 6.2	0.91
At my workplace, a safe environment is promoted in which different people can express their true self. (Yes/No)	202				202
neutral/yes		—	—			—	—
no		-0.03	-2.5, 2.5	0.98		-0.39	-3.0, 2.2	0.77
Interactions between people of different groups (e.g gender, ehtnicity, age) are trustful and respectful at my workplace. (Yes/No)	202				202
neutral/yes		—	—			—	—
no		0.7	-4.6, 6.0	0.79		0.28	-5.1, 5.6	0.92
Gender discrimination by... / Because of my gender …
Not being taken seriously (Yes/No)	202				202
neutral/no		—	—			—	—
yes		3.4	-2.2, 9.1	0.23		3.3	-2.4, 9.0	0.26
Others having less confidence in me (Yes/No)	202				202
neutral/no		—	—			—	—
yes		3.8	-1.9, 9.4	0.19		3.6	-2.2, 9.4	0.22
Feeling discriminated at work (Yes/No)	202				202
neutral/no		—	—			—	—
yes		0.07	-3.5, 3.6	0.97		0.06	-3.6, 3.7	0.97
Being treated worse by colleagues (Yes/No)	202				202
neutral/no		—	—			—	—
yes		4.1	-0.52, 8.7	0.082		4.4	-0.42, 9.1	0.074
Smaller perceived chance to rise in hierarchy (Yes/No)	202				202
neutral/no		—	—			—	—
yes		5.4	0.53, 10	0.03		5.2	0.13, 10	0.044
Often taking on duties that don't advance one's career (Yes/No)	202				202
neutral/no		—	—			—	—
yes		-1.8	-3.7, 0.08	0.061		-2	-3.9, 0.01	0.051
The other gender receiving more responsibilities at work (Yes/No)	202				202
neutral/no		—	—			—	—
yes		-1.5	-8.4, 5.4	0.68		-1.9	-9.0, 5.2	0.6
The other gender getting more recognition for equal achievements (Yes/No)	202				202
neutral/no		—	—			—	—
yes		4.4	0.67, 8.1	0.021		4.4	0.53, 8.3	0.026
Being a parent (Yes vs No)	202				202
no		—	—			—	—
yes		0.12	-1.9, 2.1	0.91		0.51	-1.8, 2.9	0.67
Having partner's support for prfessional advancement	178				178
yes/neutral		—	—			—	—
no		3.4	-2.2, 8.9	0.24		3.6	-2.0, 9.2	0.21
Multivariable models were adjusted for age, Swiss language region, type of workplace.
