## Supplemental Table 10 for "Factors Associated with Career Ambitions in General Internal Medicine: Insights Into Gender Disparities in Leadership Aspirations"

### Sheet: Tabelle1
Supplemental Table 10: Factors associated with aiming for a leading position in physician-mothers
Characteristic	Univariable models				Multivariable models
	N	OR	95% CI	p-value	N	OR	95% CI	p-value
Physician Well-being index	119				119
normal		—	—			—	—
pathological (>=5 points)		0		>0.99		0		>0.99
support by supervisor	106				106
no		—	—			—	—
don't have a supervisor		0		>0.99		0		>0.99
yes		1.98	0.62, 7.64	0.27		2.17	0.56, 9.97	0.28
Having a good network	106				106
no		—	—			—	—
yes		0.45	0.15, 1.30	0.14		0.83	0.25, 2.81	0.76
Being unhappy with work	112				112
no		—	—			—	—
yes		0.48	0.03, 2.72	0.49		0.41	0.02, 3.25	0.45
Number of children	127	1.34	0.73, 2.41	0.33	127	1.78	0.76, 4.53	0.2
Having adequate childcare	121				121
yes		—	—			—	—
no		0.5	0.07, 1.94	0.38		0.55	0.07, 2.79	0.5
Childcare duties (%) compared with partner	106	1.01	0.98, 1.04	0.62	106	1.02	0.98, 1.06	0.4
Household duties (%) compared with partner	106	1.01	0.98, 1.04	0.62	106	1.02	0.98, 1.06	0.4
Having good mentoring	106				106
no		—	—			—	—
yes		0.78	0.26, 2.22	0.65		1	0.28, 3.48	>0.99
Age at birth of first child	114	1.01	0.88, 1.15	0.9	114	1.08	0.92, 1.31	0.38
Maximum work time during pregnancy respected	107				107
yes		—	—			—	—
no		0.65	0.22, 1.85	0.42		0.55	0.15, 1.95	0.36
If I had another gender, I would plan my career differently.	113				113
no		—	—			—	—
yes		1.51	0.51, 5.05	0.47		1.27	0.36, 4.90	0.71
Delaying having children	121				121
have not delayed		—	—			—	—
have delayed		2.29	0.81, 6.76	0.12		2.45	0.71, 8.97	0.16
will delay
will not delay
How parenthood is viewed at the workplace	108				108
good/neutral		—	—			—	—
negative		10.7	3.17, 37.9	<0.001		7.48	1.71, 39.0	0.01
My workplace has a culture valuing contributions of both women and men. (Yes/No)	115				115
neutral/yes		—	—			—	—
no		1.73	0.24, 8.03	0.52		0.98	0.12, 6.39	0.99
At my workplace, people of different origin are respected. (Yes/No)	115				115
neutral/yes		—	—			—	—
no		0		>0.99		0	0.00, Inf	>0.99
At my workplace, a safe environment is promoted in which different people can express their true self. (Yes/No)	115				115
neutral/yes		—	—			—	—
no		3.3	0.91, 10.9	0.055		2.91	0.64, 13.7	0.16
Interactions between people of different groups (e.g gender, ehtnicity, age) are trustful and respectful at my workplace. (Yes/No)	115				115
neutral/yes		—	—			—	—
no		5.04	0.91, 25.3	0.048		4.24	0.58, 35.8	0.16
Gender discrimination by... / Because of my gender …
Not being taken seriously (Yes/No)	113				113
neutral/no		—	—			—	—
yes		4.24	1.47, 13.3	0.009		2.93	0.83, 11.5	0.1
Others having less confidence in me (Yes/No)	113				113
neutral/no		—	—			—	—
yes		6.55	2.23, 21.0	<0.001		3.98	1.14, 15.2	0.034
Feeling discriminated at work (Yes/No)	113				113
neutral/no		—	—			—	—
yes		5.23	1.76, 15.9	0.003		3.31	0.94, 12.3	0.064
Being treated worse by colleagues (Yes/No)	113				113
neutral/no		—	—			—	—
yes		2.36	0.73, 7.11	0.13		3.05	0.74, 13.5	0.13
Smaller perceived chance to rise in hierarchy (Yes/No)	113				113
neutral/no		—	—			—	—
yes		6.82	2.29, 23.2	<0.001		3.21	0.84, 14.1	0.1
Often taking on duties that don't advance one's career (Yes/No)	113				113
neutral/no		—	—			—	—
yes		2.09	0.74, 6.20	0.17		1.01	0.29, 3.54	0.99
The other gender receiving more responsibilities at work (Yes/No)	113				113
neutral/no		—	—			—	—
yes		9.12	3.02, 31.6	<0.001		9.65	2.54, 44.8	0.002
The other gender getting more recognition for equal achievements (Yes/No)	113				113
neutral/no		—	—			—	—
yes		7.89	2.55, 30.0	<0.001		8.38	1.99, 44.8	0.007
Having partner's support for professional advancement	106				106
yes/neutral		—	—			—	—
no		0.73	0.04, 4.53	0.78		0.64	0.03, 5.84	0.72
Multivariable models were adjusted for age, Swiss language region, type of workplace.
