## Supplemental Table 11 for "Factors Associated with Career Ambitions in General Internal Medicine: Insights Into Gender Disparities in Leadership Aspirations"

### Sheet: Tabelle1
Supplemental Table 11: Factors associated with aiming for a leading position in physician-fathers
Characteristic	Univariable models				Multivariable models
	N	OR	95% CI	p-value	N	OR	95% CI	p-value
Physician Well-being index	85				85
normal		—	—			—	—
pathological (>=5 points)		0	0.00, 52,529,729,407,187,114,952,486,088,204,602	>0.99		0		>0.99
support by supervisor	77				77
no		—	—			—	—
don't have a supervisor		0		>0.99		0.45	0.00, 1,730,588,978,783,608,125,922,006,666,868,682,806,646,268,846	>0.99
yes		0.77	0.22, 2.91	0.69		0.96	0.20, 4.69	0.96
Having a good network	77				77
no		—	—			—	—
yes		0.4	0.12, 1.30	0.12		1.1	0.26, 4.84	0.89
Being unhappy with work	80				80
no		—	—			—	—
yes		0.44	0.02, 2.67	0.46		0.15	0.01, 1.12	0.11
Number of children	94	0.75	0.44, 1.23	0.28	94	1.01	0.52, 1.95	0.97
Having adequate childcare	86				86
yes		—	—			—	—
no		1.7	0.51, 5.35	0.37		1.48	0.31, 7.37	0.62
Childcare duties (%) compared with partner	79	1	0.97, 1.04	0.8	79	1.01	0.96, 1.06	0.7
Household duties (%) compared with partner	79	1	0.97, 1.04	0.8	79	1.01	0.96, 1.06	0.7
Having good mentoring	77				77
no		—	—			—	—
yes		1.06	0.33, 3.32	0.92		1.01	0.24, 4.30	>0.99
If I had another gender, I would plan my career differently.	82				82
no		—	—			—	—
yes		0.93	0.30, 2.92	0.89		0.37	0.05, 2.13	0.29
Delaying having children	86				86
have not delayed		—	—			—	—
have delayed		2.49	0.74, 8.07	0.13		1.82	0.44, 7.55	0.4
How parenthood is viewed at the workplace	78				78
good/neutral		—	—			—	—
negative		5.55	0.93, 33.6	0.052		1.09	0.13, 8.46	0.93
My workplace has a culture valuing contributions of both women and men. (Yes/No)	84				84
neutral/yes		—	—			—	—
no		5.15	0.58, 46.2	0.12		2.66	0.20, 44.6	0.45
At my workplace, people of different origin are respected. (Yes/No)	84				84
neutral/yes		—	—			—	—
no		0		>0.99		0		>0.99
At my workplace, a safe environment is promoted in which different people can express their true self. (Yes/No)	84				84
neutral/yes		—	—			—	—
no		1.91	0.38, 7.74	0.39		0.92	0.16, 4.53	0.92
Interactions between people of different groups (e.g gender, ehtnicity, age) are trustful and respectful at my workplace. (Yes/No)	84				84
neutral/yes		—	—			—	—
no		0		>0.99		0		>0.99
Gender discrimination by... / Because of my gender …
Not being taken seriously (Yes/No)	82				82
neutral/no		—	—			—	—
yes		0		>0.99		0		>0.99
Others having less confidence in me (Yes/No)	82				82
neutral/no		—	—			—	—
yes		0		>0.99		0		>0.99
Feeling discriminated at work (Yes/No)	82				82
neutral/no		—	—			—	—
yes		0.73	0.04, 4.74	0.78		0.5	0.02, 4.09	0.56
Being treated worse by colleagues (Yes/No)	82				82
neutral/no		—	—			—	—
yes		0		>0.99		0		>0.99
Smaller perceived chance to rise in hierarchy (Yes/No)	82				82
neutral/no		—	—			—	—
yes		0		>0.99		0	0.00, Inf	>0.99
Often taking on duties that don't advance one's career (Yes/No)	82				82
neutral/no		—	—			—	—
yes		0.98	0.32, 3.10	0.98		0.63	0.14, 2.63	0.52
The other gender receiving more responsibilities at work (Yes/No)	82				82
neutral/no		—	—			—	—
yes		0		>0.99		0		>0.99
The other gender getting more recognition for equal achievements (Yes/No)	82				82
neutral/no		—	—			—	—
yes		0		>0.99		0		>0.99
Having partner's support for professional advancement	78				78
yes/neutral		—	—			—	—
no		0		>0.99		0		>0.99
Multivariable models were adjusted for age, Swiss language region, type of workplace.
