## Supplemental Table 12 for "Factors Associated with Career Ambitions in General Internal Medicine: Insights Into Gender Disparities in Leadership Aspirations"

### Sheet: Tabelle1
Supplemental Table 12: Factors associated with aiming for a leading position in women excluding general practitioners
Characteristic	Univariable models				Multivariable models
	N	OR	95% CI	p-value	N	OR	95% CI	p-value
Physician Well-being index	304				304
normal		—	—			—	—
pathological (>=5 points)		0.44	0.13, 1.16	0.13		0.49	0.14, 1.36	0.21
support by supervisor	274				274
no		—	—			—	—
don't have a supervisor		NA	NA	NA		NA	NA	NA
yes	274	1.59	0.76, 3.57	0.23		1.91	0.86, 4.63	0.13
Having a good network					274
no		—	—			—	—
yes	283	1.45	0.74, 2.88	0.28		1.42	0.70, 2.92	0.34
Being unhappy with work					283
no		—	—			—	—
yes	314	0.35	0.10, 0.92	0.056		0.33	0.09, 0.91	0.051
Wanting or having children					314
no/neutral		—	—			—	—
yes	314	1.43	0.69, 3.18	0.36		1.37	0.64, 3.15	0.44
Number of children	70	1.64	1.16, 2.30	0.005	314	1.35	0.83, 2.20	0.22
Having adequate childcare					70
yes		—	—			—	—
no	196	0.45	0.07, 1.91	0.33		0.62	0.08, 3.38	0.6
Childcare duties (%) compared with partner	196	1	0.98, 1.02	0.83	196	1	0.97, 1.02	0.84
Household duties (%) compared with partner	274	1	0.98, 1.02	0.83	196	1	0.97, 1.02	0.84
Having good mentoring					274
no		—	—			—	—
yes	80	1.12	0.57, 2.18	0.75		1.38	0.67, 2.88	0.39
Age at birth of first child	77	1.13	0.98, 1.33	0.1	80	1.1	0.93, 1.32	0.29
Maximum work time during pregnancy respected					77
yes		—	—			—	—
no	286	0.78	0.28, 2.19	0.64		0.64	0.20, 1.98	0.44
If I had another gender, I would plan my career differently.					286
no		—	—			—	—
yes	214	1.19	0.61, 2.31	0.61		1.1	0.54, 2.23	0.79
Delaying having children					214
have not delayed		—	—			—	—
have delayed		2.19	0.71, 7.01	0.18		2.59	0.71, 10.4	0.16
will delay		0.54	0.19, 1.59	0.25		0.72	0.17, 3.37	0.66
will not delay		0.62	0.17, 2.13	0.45		1.08	0.22, 5.71	0.92
How parenthood is viewed at the workplace	66				66
good/neutral		—	—			—	—
negative		7	1.85, 28.9	0.005		5.88	1.24, 34.3	0.033
My workplace has a culture valuing contributions of both women and men. (Yes/No)	291				291
neutral/yes		—	—			—	—
no		0.44	0.10, 1.30	0.19		0.39	0.08, 1.28	0.16
At my workplace, people of different origin are respected. (Yes/No)	291				291
neutral/yes		—	—			—	—
no		0.39	0.02, 2.02	0.37		0.37	0.02, 2.07	0.36
At my workplace, a safe environment is promoted in which different people can express their true self. (Yes/No)	291				291
neutral/yes		—	—			—	—
no		0.92	0.41, 1.92	0.83		0.76	0.32, 1.68	0.52
Interactions between people of different groups (e.g gender, ehtnicity, age) are trustful and respectful at my workplace. (Yes/No)	291				291
neutral/yes		—	—			—	—
no		1.08	0.24, 3.42	0.9		0.82	0.16, 3.03	0.79
Gender discrimination by... / Because of my gender …
Not being taken seriously (Yes/No)	286				286
neutral/no		—	—			—	—
yes		2.01	1.03, 3.94	0.04		1.62	0.79, 3.33	0.18
Others having less confidence in me (Yes/No)	286				286
neutral/no		—	—			—	—
yes		2.38	1.22, 4.68	0.011		1.77	0.86, 3.64	0.12
Feeling discriminated at work (Yes/No)	286				286
neutral/no		—	—			—	—
yes		2.51	1.24, 4.98	0.009		2.35	1.12, 4.90	0.023
Being treated worse by colleagues (Yes/No)	286				286
neutral/no		—	—			—	—
yes		1.26	0.55, 2.66	0.56		1.55	0.63, 3.61	0.32
Smaller perceived chance to rise in hierarchy (Yes/No)	286				286
neutral/no		—	—			—	—
yes		2.56	1.30, 5.18	0.007		1.93	0.92, 4.25	0.09
Often taking on duties that don't advance one's career (Yes/No)	286				286
neutral/no		—	—			—	—
yes		1.15	0.59, 2.26	0.68		0.95	0.46, 1.93	0.88
The other gender receiving more responsibilities at work (Yes/No)	286				286
neutral/no		—	—			—	—
yes		3.91	1.96, 7.82	<0.001		3	1.43, 6.27	0.003
The other gender getting more recognition for equal achievements (Yes/No)	286				286
neutral/no		—	—			—	—
yes		3.14	1.60, 6.27	<0.001		2.4	1.16, 4.99	0.018
Being a parent (Yes vs No)	314				314
no		—	—			—	—
yes		2.37	1.17, 4.71	0.014		1.88	0.78, 4.40	0.15
Having partner's support for professional advancement	225				225
yes/neutral		—	—			—	—
no		0.87	0.05, 5.32	0.9		0.35	0.02, 2.44	0.36
Multivariable models were adjusted for age, Swiss language region, type of workplace.
