## Supplemental Table 13 for "Factors Associated with Career Ambitions in General Internal Medicine: Insights Into Gender Disparities in Leadership Aspirations"

### Sheet: Tabelle1
Supplemental Table 13: Factors associated with aiming for a leading position in men excluding general practitioners
Characteristic	Univariable models				Multivariable models
	N	OR	95% CI	p-value	N	OR	95% CI	p-value
Physician Well-being index	177				177
normal		—	—			—	—
pathological (>=5 points)		0.2	0.03, 0.73	0.036		0.12	0.02, 0.50	0.012
support by supervisor	160				160
no		—	—			—	—
don't have a supervisor		NA	NA	NA		NA	NA	NA
yes		1.13	0.52, 2.59	0.76		1.03	0.46, 2.44	0.94
Having a good network	160				160
no		—	—			—	—
yes		0.9	0.44, 1.88	0.78		0.91	0.42, 1.99	0.8
Being unhappy with work	162				162
no		—	—			—	—
yes		0.31	0.09, 0.86	0.04		0.31	0.09, 0.86	0.04
Wanting or having children	188				188
no/neutral		—	—			—	—
yes		1.82	0.75, 5.13	0.21		1.65	0.66, 4.75	0.31
Number of children	188	1.27	0.88, 1.79	0.19	188	1.15	0.77, 1.70	0.48
Having adequate childcare	49				49
yes		—	—			—	—
no		1.22	0.34, 4.26	0.75		1.48	0.31, 7.37	0.62
Childcare duties (%) compared with partner	125	0.98	0.96, 1.00	0.093	125	0.98	0.96, 1.01	0.14
Household duties (%) compared with partner	125	0.98	0.96, 1.00	0.093	125	0.98	0.96, 1.01	0.14
Having good mentoring	160				160
no		—	—			—	—
yes		1	0.49, 2.07	>0.99		1.15	0.53, 2.55	0.72
Age at birth of first child		NA	NA	NA		NA	NA	NA
Maximum work time during pregnancy respected
yes		—	—			—	—
no		NA	NA	NA		NA	NA	NA
If I had another gender, I would plan my career differently.	165				165
no		—	—			—	—
yes		0.71	0.34, 1.45	0.34		0.69	0.32, 1.47	0.34
Delaying having children	141				141
have not delayed		—	—			—	—
have delayed		2.17	0.58, 8.08	0.24		2.11	0.51, 8.88	0.3
will delay		0.41	0.13, 1.28	0.13		0.84	0.21, 3.52	0.81
will not delay		1.21	0.45, 3.36	0.71		3.01	0.85, 12.1	0.1
How parenthood is viewed at the workplace	47				47
good/neutral		—	—			—	—
negative		2.73	0.45, 16.8	0.26		1.09	0.13, 8.46	0.93
My workplace has a culture valuing contributions of both women and men. (Yes/No)	170				170
neutral/yes		—	—			—	—
no		1.76	0.62, 4.60	0.26		2.14	0.72, 6.07	0.16
At my workplace, people of different origin are respected. (Yes/No)	170				170
neutral/yes		—	—			—	—
no		0.64	0.03, 4.13	0.69		0.7	0.04, 4.96	0.76
At my workplace, a safe environment is promoted in which different people can express their true self. (Yes/No)	170				170
neutral/yes		—	—			—	—
no		1.45	0.62, 3.21	0.37		1.35	0.56, 3.15	0.49
Interactions between people of different groups (e.g gender, ehtnicity, age) are trustful and respectful at my workplace. (Yes/No)	170				170
neutral/yes		—	—			—	—
no		0.64	0.03, 4.13	0.69		0.53	0.03, 3.60	0.57
Gender discrimination by... / Because of my gender …
Not being taken seriously (Yes/No)	165				165
neutral/no		—	—			—	—
yes		1.59	0.21, 8.49	0.6		1.43	0.19, 7.94	0.7
Others having less confidence in me (Yes/No)	165				165
neutral/no		—	—			—	—
yes		3.24	0.38, 27.7	0.25		2.98	0.33, 27.1	0.3
Feeling discriminated at work (Yes/No)	165				165
neutral/no		—	—			—	—
yes		1.05	0.28, 3.22	0.94		1	0.26, 3.19	>0.99
Being treated worse by colleagues (Yes/No)	165				165
neutral/no		—	—			—	—
yes		1.61	0.33, 6.42	0.52		1.38	0.27, 5.78	0.67
Smaller perceived chance to rise in hierarchy (Yes/No)	165				165
neutral/no		—	—			—	—
yes		1.04	0.15, 4.75	0.96		1.16	0.16, 5.95	0.86
Often taking on duties that don't advance one's career (Yes/No)	165				165
neutral/no		—	—			—	—
yes		0.64	0.31, 1.32	0.23		0.55	0.25, 1.16	0.12
The other gender receiving more responsibilities at work (Yes/No)	165				165
neutral/no		—	—			—	—
yes		3.18	0.12, 81.7	0.42		2.83	0.11, 74.3	0.47
The other gender getting more recognition for equal achievements (Yes/No)	165				165
neutral/no		—	—			—	—
yes		1.43	0.37, 4.69	0.57		1.28	0.32, 4.38	0.7
Being a parent (Yes vs No)	188				188
no		—	—			—	—
yes		1.68	0.79, 3.48	0.17		1.35	0.55, 3.21	0.51
Having partner's support for professional advancement	139				139
yes/neutral		—	—			—	—
no		2.97	0.35, 25.5	0.29		3.49	0.40, 30.7	0.23
Multivariable models were adjusted for age, Swiss language region, type of workplace.
